# STELLAR: A flexible ensemble learning framework integrating rare variants to enhance polygenic risk prediction

**DOI:** 10.64898/2026.06.07.26355109

**Authors:** Tony Chen, Xihao Li, Haoyu Zhang, Rahul Mazumder, Xihong Lin

**Affiliations:** Department of Biostatistics, Harvard TH Chan School of Public Health, Boston, MA, USA; Department of Biostatistics, University of North Carolina at Chapel Hill, Chapel Hill, NC, USA; Department of Genetics, University of North Carolina at Chapel Hill, Chapel Hill, NC, USA; Division of Cancer Epidemiology and Genetics, National Cancer Institute, Bethesda, MD, USA; Operations Research and Statistics Group, Sloan School of Management, Massachusetts Institute of Technology, Cambridge, MA, USA; Department of Statistics, Harvard University, Cambridge, MA, USA

## Abstract

Whole-exome and whole-genome sequencing technology has enabled the discovery of rare genetic variants associated with human health and diseases. However, existing statistical methods used for rare variant association testing are not well-suited for building genetic risk prediction models that jointly incorporate rare and common variants. We propose STELLAR, a flexible ensemble learning-based approach to compute rare variant polygenic risk scores (PRS) using association summary statistics to enhance conventional common variant PRS. Our method combines burden-based and penalty-based rare variant analysis and leverages functional annotation information to prioritize potentially causal variants within the prediction models. In simulation studies, PRS using STELLAR consistently showed the highest prediction accuracy compared to models using common variants alone or rare variant burdens. Applied to UK Biobank whole-exome sequencing data (n=310,831) across eight continuous and five binary traits, STELLAR significantly improved prediction accuracy, refined stratification of individuals at the highest genetic risk beyond common variants, and prioritized biologically relevant genes. STELLAR provides a scalable strategy to incorporate rare variants into PRS in addition to common variants, advancing precision risk prediction and enabling more comprehensive assessment of genetic contributions to complex diseases.
