## Supplementary Tables for "STELLAR: A flexible ensemble learning framework integrating rare variants to enhance polygenic risk prediction"

### Sheet: Table of Contents
Table	Description
1	Comparison of prediction accuracy in simulation studies
2	Evaluating STELLAR in simulations with and without extra annotations
3	UK Biobank data descriptions
4	Comparison of prediction accuracy in UK Biobank
5	Evaluating STELLAR in UK Biobank across annotation combinations
6	Runtime of penalized regression models in UK Biobank
7	Evaluating STELLAR in UK Biobank with and without adjusting for common variant PRS
8	Prediction accuracy across ancestries in UK Biobank
9	Prediction accuracy in All of Us

### Sheet: S1 - Simulation Results
Supp Table 1. Prediction results in simulation studies
We used observed genotypes in UK Biobank to conduct comprehensive simulation studies with varying causal genes, causal rare variants, effect sizes, and effect directions.
We report the average and range in R2 for each PRS method across 50 simulation replicates, as well as the percentage difference in R2, where (**) indicates p < 0.01, (*) p < 0.05, and (ns) p > 0.05 from pairwise t-tests
Causal Genes	% Causal Common Variants	# Causal Common Variants	Common Variant Heritability	% Causal Rare Variants	# Causal Rare Variants	Effect Size	Effect Direction	Rare Variant Heritability	cvPRS+Burden	cvPRS+STELLAR	cvPRS	cvPRS+Burden vs. cvPRS	cvPRS+STELLAR vs. cvPRS	cvPRS+STELLAR vs. cvPRS+Burden
3	0.1	2898	0.05	30% LOF, 10% MIS, 3% SYN	111	Beta=0.15 |log10(MAF)|	100% Same Direction	0.00182599	0.0235 (0.0206, 0.0279)	0.0236 (0.0206, 0.0279)	0.0238 (0.0206, 0.0279)	0.4% (**)	1.3% (**)	0.9% (**)
							80% Same Direction	0.00182828	0.0237 (0.0193, 0.0291)	0.0238 (0.0194, 0.0293)	0.0239 (0.0194, 0.0291)	0.4% (**)	0.7% (**)	0.2% (ns)
							50% Same Direction	0.0018191	0.0240 (0.0193, 0.0303)	0.0241 (0.0193, 0.0303)	0.0244 (0.0198, 0.0311)	0.3% (**)	1.6% (**)	1.2% (**)
						Beta=0.25 |log10(MAF)|	100% Same Direction	0.00505371	0.0236 (0.0193, 0.0286)	0.0241 (0.0195, 0.0295)	0.0254 (0.0207, 0.0300)	2.1% (**)	7.7% (**)	5.4% (**)
							80% Same Direction	0.00507435	0.0240 (0.0192, 0.0301)	0.0245 (0.0197, 0.0309)	0.0258 (0.0210, 0.0314)	2.2% (**)	7.5% (**)	5.2% (**)
							50% Same Direction	0.00508059	0.0232 (0.0172, 0.0288)	0.0234 (0.0173, 0.0294)	0.0249 (0.0182, 0.0313)	1.1% (**)	7.7% (**)	6.5% (**)
				30% LOF, 10% MIS, 3% SYN + UR Boost	192	Beta=0.15 |log10(MAF)|	100% Same Direction	0.00227253	0.0237 (0.0192, 0.0292)	0.0238 (0.0194, 0.0292)	0.0239 (0.0193, 0.0292)	0.4% (**)	0.8% (**)	0.3% (ns)
							80% Same Direction	0.00227368	0.0238 (0.0191, 0.0301)	0.0239 (0.0193, 0.0301)	0.0239 (0.0191, 0.0307)	0.5% (**)	0.7% (**)	0.2% (ns)
							50% Same Direction	0.00228093	0.0234 (0.0173, 0.0288)	0.0235 (0.0175, 0.0290)	0.0236 (0.0173, 0.0288)	0.3% (**)	0.8% (**)	0.5% (ns)
						Beta=0.25 |log10(MAF)|	100% Same Direction	0.00631745	0.0241 (0.0193, 0.0307)	0.0247 (0.0198, 0.0310)	0.0264 (0.0212, 0.0339)	2.5% (**)	9.6% (**)	7.0% (**)
							80% Same Direction	0.00631139	0.0237 (0.0176, 0.0290)	0.0240 (0.0177, 0.0297)	0.0255 (0.0194, 0.0319)	1.4% (**)	7.7% (**)	6.2% (**)
							50% Same Direction	0.00635947	0.0241 (0.0206, 0.0287)	0.0245 (0.0214, 0.0288)	0.0259 (0.0228, 0.0314)	1.7% (**)	7.3% (**)	5.6% (**)
				20% LOF, 6% MIS, 1% SYN	68	Beta=0.15 |log10(MAF)|	100% Same Direction	0.00130656	0.0240 (0.0192, 0.0306)	0.0241 (0.0193, 0.0306)	0.0242 (0.0192, 0.0308)	0.4% (**)	0.6% (**)	0.2% (ns)
							80% Same Direction	0.00130969	0.0234 (0.0173, 0.0288)	0.0234 (0.0173, 0.0291)	0.0235 (0.0173, 0.0288)	0.3% (**)	0.7% (**)	0.4% (ns)
							50% Same Direction	0.00130802	0.0240 (0.0208, 0.0292)	0.0241 (0.0209, 0.0295)	0.0242 (0.0212, 0.0293)	0.3% (**)	0.8% (**)	0.5% (ns)
						Beta=0.25 |log10(MAF)|	100% Same Direction	0.00363585	0.0237 (0.0175, 0.0291)	0.0240 (0.0179, 0.0298)	0.0256 (0.0198, 0.0321)	1.6% (**)	8.2% (**)	6.5% (**)
							80% Same Direction	0.00363577	0.0239 (0.0207, 0.0291)	0.0242 (0.0207, 0.0294)	0.0258 (0.0218, 0.0317)	1.1% (**)	7.7% (**)	6.5% (**)
							50% Same Direction	0.00363544	0.0247 (0.0207, 0.0302)	0.0250 (0.0210, 0.0308)	0.0265 (0.0218, 0.0318)	1.1% (**)	7.2% (**)	6.0% (**)
				20% LOF, 6% MIS, 1% SYN + UR Boost	98	Beta=0.15 |log10(MAF)|	100% Same Direction	0.00152064	0.0232 (0.0169, 0.0288)	0.0233 (0.0174, 0.0288)	0.0235 (0.0169, 0.0288)	0.3% (**)	1.1% (**)	0.8% (**)
							80% Same Direction	0.00151948	0.0241 (0.0210, 0.0285)	0.0242 (0.0212, 0.0288)	0.0243 (0.0212, 0.0286)	0.3% (**)	0.9% (**)	0.6% (ns)
							50% Same Direction	0.0015232	0.0244 (0.0205, 0.0296)	0.0245 (0.0205, 0.0296)	0.0246 (0.0205, 0.0296)	0.2% (**)	0.9% (**)	0.7% (**)
						Beta=0.25 |log10(MAF)|	100% Same Direction	0.00422056	0.0238 (0.0203, 0.0290)	0.0242 (0.0207, 0.0297)	0.0255 (0.0218, 0.0317)	1.6% (**)	6.9% (**)	5.2% (**)
							80% Same Direction	0.00422255	0.0247 (0.0204, 0.0301)	0.0251 (0.0212, 0.0308)	0.0266 (0.0214, 0.0323)	1.4% (**)	7.7% (**)	6.2% (**)
							50% Same Direction	0.00423026	0.0237 (0.0184, 0.0274)	0.0239 (0.0184, 0.0274)	0.0253 (0.0204, 0.0296)	0.9% (**)	7.0% (**)	6.1% (**)
5	0.1	2898	0.05	30% LOF, 10% MIS, 3% SYN	283	Beta=0.15 |log10(MAF)|	100% Same Direction	0.00727048	0.0241 (0.0196, 0.0306)	0.0261 (0.0210, 0.0324)	0.0283 (0.0238, 0.0342)	8.1% (**)	17.0% (**)	8.3% (**)
							80% Same Direction	0.0073333	0.0237 (0.0174, 0.0290)	0.0239 (0.0179, 0.0291)	0.0280 (0.0224, 0.0339)	0.7% (**)	18.0% (**)	17.1% (**)
							50% Same Direction	0.00735734	0.0243 (0.0210, 0.0297)	0.0244 (0.0213, 0.0300)	0.0280 (0.0247, 0.0330)	0.4% (**)	15.1% (**)	14.6% (**)
						Beta=0.25 |log10(MAF)|	100% Same Direction	0.0201958	0.0239 (0.0175, 0.0293)	0.0302 (0.0246, 0.0362)	0.0368 (0.0307, 0.0431)	26.4% (**)	54.0% (**)	21.9% (**)
							80% Same Direction	0.0202479	0.0245 (0.0215, 0.0295)	0.0291 (0.0258, 0.0337)	0.0364 (0.0321, 0.0418)	18.4% (**)	48.3% (**)	25.3% (**)
							50% Same Direction	0.0202919	0.0253 (0.0212, 0.0299)	0.0270 (0.0226, 0.0326)	0.0382 (0.0321, 0.0447)	6.6% (**)	50.9% (**)	41.6% (**)
				30% LOF, 10% MIS, 3% SYN + UR Boost	466	Beta=0.15 |log10(MAF)|	100% Same Direction	0.00848571	0.0237 (0.0176, 0.0288)	0.0258 (0.0203, 0.0315)	0.0279 (0.0211, 0.0346)	8.9% (**)	18.2% (**)	8.5% (**)
							80% Same Direction	0.00839039	0.0244 (0.0210, 0.0291)	0.0260 (0.0223, 0.0310)	0.0281 (0.0241, 0.0340)	6.8% (**)	15.3% (**)	8.0% (**)
							50% Same Direction	0.00843906	0.0247 (0.0207, 0.0295)	0.0257 (0.0217, 0.0311)	0.0287 (0.0235, 0.0350)	4.2% (**)	16.1% (**)	11.5% (**)
						Beta=0.25 |log10(MAF)|	100% Same Direction	0.0234319	0.0246 (0.0215, 0.0301)	0.0311 (0.0276, 0.0363)	0.0379 (0.0348, 0.0424)	26.6% (**)	54.1% (**)	21.7% (**)
							80% Same Direction	0.0236365	0.0254 (0.0214, 0.0307)	0.0265 (0.0224, 0.0322)	0.0385 (0.0323, 0.0438)	4.1% (**)	51.3% (**)	45.4% (**)
							50% Same Direction	0.023525	0.0245 (0.0189, 0.0282)	0.0263 (0.0207, 0.0301)	0.0371 (0.0316, 0.0426)	7.5% (**)	51.6% (**)	41.0% (**)
				20% LOF, 6% MIS, 1% SYN	157	Beta=0.15 |log10(MAF)|	100% Same Direction	0.00352798	0.0243 (0.0209, 0.0293)	0.0246 (0.0214, 0.0295)	0.0258 (0.0223, 0.0322)	1.5% (**)	6.3% (**)	4.7% (**)
							80% Same Direction	0.00351967	0.0247 (0.0204, 0.0302)	0.0248 (0.0205, 0.0303)	0.0262 (0.0214, 0.0318)	0.3% (**)	6.1% (**)	5.8% (**)
							50% Same Direction	0.00353052	0.0238 (0.0184, 0.0277)	0.0240 (0.0185, 0.0278)	0.0251 (0.0195, 0.0291)	0.7% (**)	5.4% (**)	4.7% (**)
						Beta=0.25 |log10(MAF)|	100% Same Direction	0.00978931	0.0253 (0.0212, 0.0309)	0.0269 (0.0223, 0.0322)	0.0304 (0.0233, 0.0369)	6.1% (**)	20.1% (**)	13.2% (**)
							80% Same Direction	0.00985835	0.0244 (0.0192, 0.0283)	0.0256 (0.0198, 0.0292)	0.0298 (0.0230, 0.0363)	4.8% (**)	22.1% (**)	16.5% (**)
							50% Same Direction	0.00978936	0.0239 (0.0196, 0.0293)	0.0249 (0.0203, 0.0298)	0.0292 (0.0249, 0.0350)	4.1% (**)	22.1% (**)	17.4% (**)
				20% LOF, 6% MIS, 1% SYN + UR Boost	257	Beta=0.15 |log10(MAF)|	100% Same Direction	0.00415402	0.0246 (0.0203, 0.0301)	0.0249 (0.0207, 0.0303)	0.0261 (0.0211, 0.0319)	1.3% (**)	5.9% (**)	4.6% (**)
							80% Same Direction	0.00416003	0.0236 (0.0180, 0.0275)	0.0240 (0.0185, 0.0277)	0.0250 (0.0191, 0.0291)	1.5% (**)	5.8% (**)	4.2% (**)
							50% Same Direction	0.00415242	0.0239 (0.0191, 0.0293)	0.0241 (0.0191, 0.0294)	0.0254 (0.0204, 0.0309)	0.9% (**)	6.6% (**)	5.7% (**)
						Beta=0.25 |log10(MAF)|	100% Same Direction	0.0115001	0.0239 (0.0184, 0.0277)	0.0258 (0.0200, 0.0297)	0.0294 (0.0230, 0.0342)	8.0% (**)	22.7% (**)	13.6% (**)
							80% Same Direction	0.0115625	0.0240 (0.0193, 0.0290)	0.0250 (0.0195, 0.0298)	0.0299 (0.0236, 0.0344)	4.3% (**)	24.6% (**)	19.5% (**)
							50% Same Direction	0.0115284	0.0245 (0.0205, 0.0295)	0.0251 (0.0207, 0.0304)	0.0298 (0.0255, 0.0353)	2.3% (**)	21.8% (**)	19.1% (**)

### Sheet: S2 - Simulation Annotations
Supp Table 2. Prediction accuracy of STELLAR in simulation studies, with and without extraneous functional annotations
We compared the prediction accuracy of the main implementation of STELLAR with 5 functional annotations used to determine rare variant causal status with an extended implementation with 7 annotations (i.e., 2 completely random)
We report the average and range in R2 for each PRS method across 50 simulation replicates, as well as the percentage difference in R2, where (**) indicates p < 0.01, (*) p < 0.05, and (ns) p > 0.05 from pairwise t-tests
# Causal Genes	% Causal Common Variants	# Causal Common Variants	Common Variant Heritability	% Causal Rare Variants	# Causal Rare Variants	Effect Sizes	Effect Directions	Rare Variant Heritability	cvPRS+STELLAR	cvPRS+STELLAR w/ Extra Annotations	% Difference (w/ vs. w/o extra annotations)
3	0.1	2898	0.05	30% LOF, 10% MIS, 3% SYN	111	Beta=0.15 |log10(MAF)|	100% Same Direction	0.00182599	0.0238 (0.0206, 0.0279)	0.0238 (0.0206, 0.0280)	0.0% (ns)
							80% Same Direction	0.00182828	0.0239 (0.0194, 0.0291)	0.0239 (0.0194, 0.0291)	0.1% (*)
							50% Same Direction	0.0018191	0.0244 (0.0198, 0.0311)	0.0244 (0.0198, 0.0311)	0.0% (ns)
						Beta=0.25 |log10(MAF)|	100% Same Direction	0.00505371	0.0254 (0.0207, 0.0300)	0.0254 (0.0207, 0.0300)	0.0% (ns)
							80% Same Direction	0.00507435	0.0258 (0.0210, 0.0314)	0.0258 (0.0211, 0.0314)	0.1% (ns)
							50% Same Direction	0.00508059	0.0249 (0.0182, 0.0313)	0.0250 (0.0182, 0.0316)	0.1% (ns)
				30% LOF, 10% MIS, 3% SYN + UR Boost	192	Beta=0.15 |log10(MAF)|	100% Same Direction	0.00227253	0.0239 (0.0193, 0.0292)	0.0239 (0.0193, 0.0292)	0.1% (ns)
							80% Same Direction	0.00227368	0.0239 (0.0191, 0.0307)	0.0240 (0.0191, 0.0307)	0.0% (ns)
							50% Same Direction	0.00228093	0.0236 (0.0173, 0.0288)	0.0236 (0.0173, 0.0288)	0.1% (ns)
						Beta=0.25 |log10(MAF)|	100% Same Direction	0.00631745	0.0264 (0.0212, 0.0339)	0.0264 (0.0212, 0.0339)	0.0% (ns)
							80% Same Direction	0.00631139	0.0255 (0.0194, 0.0319)	0.0255 (0.0195, 0.0319)	0.3% (ns)
							50% Same Direction	0.00635947	0.0259 (0.0228, 0.0314)	0.0259 (0.0227, 0.0313)	0.1% (ns)
				20% LOF, 6% MIS, 1% SYN	68	Beta=0.15 |log10(MAF)|	100% Same Direction	0.00130656	0.0242 (0.0192, 0.0308)	0.0241 (0.0192, 0.0308)	0.0% (ns)
							80% Same Direction	0.00130969	0.0235 (0.0173, 0.0288)	0.0235 (0.0173, 0.0288)	0.0% (ns)
							50% Same Direction	0.00130802	0.0242 (0.0212, 0.0293)	0.0243 (0.0213, 0.0293)	0.1% (ns)
						Beta=0.25 |log10(MAF)|	100% Same Direction	0.00363585	0.0256 (0.0198, 0.0321)	0.0256 (0.0198, 0.0324)	-0.1% (ns)
							80% Same Direction	0.00363577	0.0258 (0.0218, 0.0317)	0.0257 (0.0218, 0.0317)	-0.2% (ns)
							50% Same Direction	0.00363544	0.0265 (0.0218, 0.0318)	0.0266 (0.0218, 0.0318)	0.2% (ns)
				20% LOF, 6% MIS, 1% SYN + UR Boost	98	Beta=0.15 |log10(MAF)|	100% Same Direction	0.00152064	0.0235 (0.0169, 0.0288)	0.0235 (0.0169, 0.0288)	-0.1% (ns)
							80% Same Direction	0.00151948	0.0243 (0.0212, 0.0286)	0.0243 (0.0212, 0.0286)	0.0% (ns)
							50% Same Direction	0.0015232	0.0246 (0.0205, 0.0296)	0.0246 (0.0205, 0.0296)	0.0% (ns)
						Beta=0.25 |log10(MAF)|	100% Same Direction	0.00422056	0.0255 (0.0218, 0.0317)	0.0255 (0.0218, 0.0317)	0.0% (ns)
							80% Same Direction	0.00422255	0.0266 (0.0214, 0.0323)	0.0267 (0.0214, 0.0323)	0.1% (ns)
							50% Same Direction	0.00423026	0.0253 (0.0204, 0.0296)	0.0253 (0.0204, 0.0293)	-0.2% (*)
5	0.1	2898	0.05	30% LOF, 10% MIS, 3% SYN	283	Beta=0.15 |log10(MAF)|	100% Same Direction	0.00727048	0.0283 (0.0238, 0.0342)	0.0283 (0.0238, 0.0343)	0.0% (ns)
							80% Same Direction	0.0073333	0.0280 (0.0224, 0.0339)	0.0280 (0.0223, 0.0339)	-0.1% (ns)
							50% Same Direction	0.00735734	0.0280 (0.0247, 0.0330)	0.0279 (0.0248, 0.0330)	-0.2% (ns)
						Beta=0.25 |log10(MAF)|	100% Same Direction	0.0201958	0.0368 (0.0307, 0.0431)	0.0367 (0.0306, 0.0431)	-0.1% (ns)
							80% Same Direction	0.0202479	0.0364 (0.0321, 0.0418)	0.0364 (0.0322, 0.0418)	-0.1% (ns)
							50% Same Direction	0.0202919	0.0382 (0.0321, 0.0447)	0.0382 (0.0319, 0.0447)	0.0% (ns)
				30% LOF, 10% MIS, 3% SYN + UR Boost	466	Beta=0.15 |log10(MAF)|	100% Same Direction	0.00848571	0.0279 (0.0211, 0.0346)	0.0279 (0.0211, 0.0343)	-0.1% (ns)
							80% Same Direction	0.00839039	0.0281 (0.0241, 0.0340)	0.0281 (0.0241, 0.0339)	0.0% (ns)
							50% Same Direction	0.00843906	0.0287 (0.0235, 0.0350)	0.0288 (0.0236, 0.0350)	0.2% (ns)
						Beta=0.25 |log10(MAF)|	100% Same Direction	0.0234319	0.0379 (0.0348, 0.0424)	0.0378 (0.0346, 0.0424)	-0.1% (ns)
							80% Same Direction	0.0236365	0.0385 (0.0323, 0.0438)	0.0385 (0.0323, 0.0438)	-0.1% (ns)
							50% Same Direction	0.023525	0.0371 (0.0316, 0.0426)	0.0371 (0.0316, 0.0425)	0.0% (ns)
				20% LOF, 6% MIS, 1% SYN	157	Beta=0.15 |log10(MAF)|	100% Same Direction	0.00352798	0.0258 (0.0223, 0.0322)	0.0258 (0.0223, 0.0322)	0.0% (ns)
							80% Same Direction	0.00351967	0.0262 (0.0214, 0.0318)	0.0263 (0.0214, 0.0319)	0.1% (ns)
							50% Same Direction	0.00353052	0.0251 (0.0195, 0.0291)	0.0251 (0.0196, 0.0288)	0.0% (ns)
						Beta=0.25 |log10(MAF)|	100% Same Direction	0.00978931	0.0304 (0.0233, 0.0369)	0.0307 (0.0253, 0.0369)	0.9% (ns)
							80% Same Direction	0.00985835	0.0298 (0.0230, 0.0363)	0.0298 (0.0232, 0.0361)	0.0% (ns)
							50% Same Direction	0.00978936	0.0292 (0.0249, 0.0350)	0.0293 (0.0251, 0.0351)	0.4% (ns)
				20% LOF, 6% MIS, 1% SYN + UR Boost	257	Beta=0.15 |log10(MAF)|	100% Same Direction	0.00415402	0.0261 (0.0211, 0.0319)	0.0262 (0.0212, 0.0319)	0.6% (ns)
							80% Same Direction	0.00416003	0.0250 (0.0191, 0.0291)	0.0250 (0.0191, 0.0291)	0.1% (ns)
							50% Same Direction	0.00415242	0.0254 (0.0204, 0.0309)	0.0255 (0.0204, 0.0306)	0.1% (ns)
						Beta=0.25 |log10(MAF)|	100% Same Direction	0.0115001	0.0294 (0.0230, 0.0342)	0.0293 (0.0229, 0.0341)	-0.1% (ns)
							80% Same Direction	0.0115625	0.0299 (0.0236, 0.0344)	0.0298 (0.0236, 0.0344)	-0.4% (ns)
							50% Same Direction	0.0115284	0.0298 (0.0255, 0.0353)	0.0297 (0.0247, 0.0353)	-0.3% (ns)

### Sheet: S3 - UKB Data Description
Supp Table 3. Description of real data in UK Biobank, GWAS cohorts, and functional annotations
We evaluated our method in (A) 8 continuous traits and (B) 5 disease outcomes in the UK Biobank. We report the sample sizes (or case-control counts) for each data split in the UK Biobank, as well as the GWAS summary statistics used for the common variant PRS
(C) We also provide brief descriptions of abbreviations for each of the functional annotations used in this analysis
(D) Access links to published GWAS summary statistics
(A) Continuous Traits
	UKBB Field	GWAS (Median) Sample Size	UKB Training	UKB Tuning	UKB Validation
LDL	30780	839994	258469	19047	19086
HDL	30760	883563	237376	17582	17628
logTG	30870	860302	258742	19063	19106
TC	30690	927404	258947	19078	19126
Height	50	251866	270284	19948	19948
BMI	21001	233627	270023	19926	19922
EGFR	30720 (Cystatin), 30700 (Creatinine)	558234	258821	19072	19115
HbA1C	30750	128610	258876	19085	19169
(B) Disease
	ICD10 (UKBB Field 41270)	GWAS Case / Control	UKB Training	UKB Tuning	UKB Validation
T2D	IV.E11	74124	21430	1516	1572
		824006	249401	18484	18428
CAD	IX.I25	60801	27973	1900	1865
		123504	242858	18100	18135
Asthma	X.J45	19954	26136	1904	1998
		107715	244695	18096	18002
Breast Cancer	II.C50	133384	10014	777	733
		113789	136203	10249	10268
Prostate Cancer	II.C61	79148	8440	579	588
		61106	116174	8395	8411
(C) Annotation PCs
Annotation	Description
CADD	Combined Annotation Dependent Depletion
LINSIGHT	Linear INSIGHT (Inference of Natural Selection from Interspersed Genomically coHerent elemenTs)
FATHMM-XF	Functional Analysis through Hidden Markov Models with eXtended Features
aPC-EpiAct	Epigenetic Active
aPC-EpiRep	Epigenetic Repressed
aPC-EpiTrans	Epigenetic Transcription
aPC-Cons	Conservation
aPC-LocalDiv	Local Nucleotide Diversity
aPC-Map	Mappablility
aPC-TF	Transcription Factor
aPC-Protein	Protein Function
(D) GWAS
Consortium	Main Page	Trait(s)	Data File
GLGC	http://csg.sph.umich.edu/willer/public/glgc-lipids2021/results/ancestry_specific	LDL	without_UKB_LDL_INV_EUR_HRC_1KGP3_others_ALL.meta.singlevar.results.gz
		HDL	without_UKB_HDL_INV_EUR_HRC_1KGP3_others_ALL.meta.singlevar.results.gz
		logTG	without_UKB_logTG_INV_EUR_HRC_1KGP3_others_ALL.meta.singlevar.results.gz
		TC	without_UKB_TC_INV_EUR_HRC_1KGP3_others_ALL.meta.singlevar.results.gz
GIANT	https://portals.broadinstitute.org/collaboration/giant/index.php/GIANT_consortium_data_files	Height	GWAS Anthropometric 2014 Height Summary Statistics: "Download Height GZIP"
		Body Mass Index	GWAS Anthropometric 2015 BMI Summary Statistics: "Download BMI EUR Ancestry GZIP"
CKDGen	https://ckdgen.imbi.uni-freiburg.de/datasets/Wuttke_2019	EGFR	20171017_MW_eGFR_overall_EA_nstud42.dbgap.txt.gz
MAGIC	https://magicinvestigators.org/downloads/index.html	HbA1C	Trans-ancestry and single-ancestry meta-analysis summary statistics of four glycaemic traits: MAGIC1000G_HbA1c_EUR.tsv
DIAGRAM	https://diagram-consortium.org/downloads.html	Type II Diabetes	T2D GWAS meta-analysis - Summary of T2D associations, unadjusted for BMI and without UK Biobank subjects
CARDIoGRAMplusC4D	http://www.cardiogramplusc4d.org/data-downloads/	Coronary Artery Disease	CARDIoGRAMplusC4D 1000 Genomes-based GWAS - Additive
TNAGC	https://www.ebi.ac.uk/gwas/studies/GCST006862	Asthma	Full Summary Statistics (FTP Download or API Access)
BCAC	https://bcac.ccge.medschl.cam.ac.uk/bcacdata/oncoarray/oncoarray-and-combined-summary-result/gwas-summary-associations-breast-cancer-risk-2020/	Breast Cancer	GWAS Summary Associations: Breast Cancer Risk (2020)
PRACTICAL	http://practical.icr.ac.uk/blog/?page_id=8164	Prostate Cancer	Meta-analysis summary statistics, European ancestry. All chromosomes.

### Sheet: S4 - UKB Results
Supp Table 4. Prediction accuracy of PRS models in UK Biobank
We compared the prediction accuracy of each PRS method in the UK Biobank (n~20,000)
We report the partial R2 or AUC for each PRS method with the 95% BCI, as well as the 95% BCI for percentage differences in accuracy over 10,000 replications.
A. Prediction of continuous traits
Trait	cvPRS	cvPRS+Burden	cvPRS+STELLAR	cvPRS+Burden vs. cvPRS	cvPRS+STELLAR vs. cvPRS	cvPRS+STELLAR vs. cvPRS+Burden
LDL	0.122 (0.113, 0.131)	0.129 (0.120, 0.139)	0.131 (0.122, 0.141)	5.9% ( 3.9%, 8.3%)	7.5% ( 5.1%, 10.3%)	1.5% ( 0.3%, 2.9%)
HDL	0.199 (0.188, 0.209)	0.210 (0.199, 0.221)	0.214 (0.204, 0.225)	5.5% ( 4.1%, 7.1%)	7.9% ( 6.2%, 9.8%)	2.3% ( 1.5%, 3.1%)
logTG	0.143 (0.134, 0.152)	0.152 (0.142, 0.161)	0.152 (0.143, 0.162)	6.1% ( 4.4%, 7.9%)	6.6% ( 4.9%, 8.6%)	0.5% (-0.3%, 1.4%)
TC	0.119 (0.110, 0.128)	0.126 (0.117, 0.135)	0.127 (0.118, 0.136)	6.0% ( 4.0%, 8.4%)	6.9% ( 4.7%, 9.4%)	0.8% (-0.3%, 2.0%)
Height	0.264 (0.253, 0.274)	0.269 (0.259, 0.280)	0.282 (0.272, 0.293)	2.2% ( 1.5%, 2.9%)	7.1% ( 5.8%, 8.5%)	4.8% ( 3.8%, 5.9%)
BMI	0.086 (0.079, 0.094)	0.086 (0.079, 0.094)	0.088 (0.080, 0.095)	0.0% ( 0.0%, 0.0%)	1.6% ( 0.7%, 2.9%)	1.6% ( 0.7%, 2.9%)
EGFR	0.097 (0.089, 0.106)	0.100 (0.092, 0.109)	0.102 (0.094, 0.111)	2.8% ( 1.4%, 4.4%)	4.8% ( 2.9%, 7.0%)	2.0% ( 0.6%, 3.5%)
HbA1C	0.049 (0.042, 0.055)	0.049 (0.042, 0.055)	0.051 (0.045, 0.058)	0.2% ( 0.0%, 0.7%)	5.1% ( 2.6%, 8.2%)	4.9% ( 2.6%, 7.8%)
B. Prediction of disease traits
Trait	CV	Burden	STELLAR	cvPRS+Burden vs. cvPRS	cvPRS+STELLAR vs. cvPRS	cvPRS+STELLAR vs. cvPRS+Burden
T2D	0.652 (0.639, 0.666)	0.652 (0.639, 0.666)	0.654 (0.640, 0.667)	0.0% ( 0.0%, 0.0%)	0.2% ( 0.0%, 0.5%)	0.2% ( 0.0%, 0.5%)
CAD	0.598 (0.584, 0.611)	0.598 (0.584, 0.611)	0.598 (0.584, 0.611)	0.0% ( 0.0%, 0.0%)	0.0% ( 0.0%, 0.2%)	0.0% ( 0.0%, 0.2%)
Asthma	0.654 (0.633, 0.675)	0.655 (0.633, 0.676)	0.654 (0.633, 0.675)	0.1% ( 0.0%, 0.3%)	0.0% ( 0.0%, 0.1%)	-0.1% (-0.3%, 0.0%)
Breast Cancer	0.692 (0.670, 0.714)	0.694 (0.671, 0.716)	0.692 (0.670, 0.714)	0.2% ( 0.0%, 0.6%)	0.0% ( 0.0%, 0.0%)	-0.2% (-0.6%, 0.0%)
Prostate Cancer	0.580 (0.566, 0.594)	0.580 (0.566, 0.594)	0.580 (0.566, 0.594)	0.0% (-0.2%, 0.1%)	0.0% ( 0.0%, 0.0%)	0.0% (-0.1%, 0.2%)

### Sheet: S5 - UKB Annotations
Supp Table 5. Prediction accuracy of STELLAR in UK Biobank with different combinations of functional annotations
We compared the prediction accuracy of STELLAR for continuous traits across different combinations of functional annotations (A)
We report the (B) R2 with 95% BCI and (C) percentage differences in R2 with 95% BCI over 10,000 replications
A. Annotation group definitions
Group	Description
0	Burden + L0L2
1	+ Group L0L2 (no weights)
2	+ Group L0L2 w/ CADD
3	+ Group L0L2 w/ LINSIGHT and FATHMM-XF
4	+ Group L0L2 w/ aPC-EpiAct, EpiRep, EpiTrans, and Cons
5	+ Group L0L2 w/ aPC-LocalDiv, Map, TF, and Protein
B. Prediction accuarcy in different annotation groupings
Trait	Group0	Group1	Group2	Group3	Group4	Group5
LDL	0.131 (0.122, 0.141)	0.131 (0.122, 0.141)	0.131 (0.122, 0.141)	0.131 (0.122, 0.141)	0.131 (0.122, 0.141)	0.131 (0.122, 0.141)
HDL	0.211 (0.200, 0.222)	0.214 (0.203, 0.225)	0.214 (0.204, 0.225)	0.214 (0.203, 0.225)	0.215 (0.204, 0.226)	0.214 (0.204, 0.225)
logTG	0.152 (0.143, 0.162)	0.153 (0.143, 0.162)	0.153 (0.144, 0.162)	0.153 (0.144, 0.162)	0.152 (0.143, 0.162)	0.152 (0.143, 0.162)
TC	0.126 (0.117, 0.136)	0.127 (0.118, 0.137)	0.127 (0.118, 0.136)	0.127 (0.118, 0.136)	0.127 (0.118, 0.136)	0.127 (0.118, 0.136)
Height	0.276 (0.265, 0.287)	0.280 (0.269, 0.291)	0.281 (0.271, 0.292)	0.282 (0.271, 0.292)	0.282 (0.271, 0.293)	0.282 (0.272, 0.293)
BMI	0.087 (0.079, 0.094)	0.087 (0.080, 0.095)	0.088 (0.080, 0.095)	0.088 (0.080, 0.095)	0.088 (0.080, 0.095)	0.088 (0.080, 0.095)
EGFR	0.101 (0.092, 0.109)	0.102 (0.093, 0.110)	0.102 (0.093, 0.110)	0.102 (0.093, 0.110)	0.102 (0.094, 0.111)	0.102 (0.094, 0.111)
HbA1C	0.049 (0.043, 0.055)	0.051 (0.044, 0.057)	0.051 (0.045, 0.058)	0.051 (0.045, 0.058)	0.051 (0.045, 0.058)	0.051 (0.045, 0.058)
C. Relative performance between select pairs of annotation groupings
Trait	Group1 vs Group0	Group2 vs Group1	Group3 vs Group2	Group4 vs Group3	Group5 vs Group4	Group5 vs Group0	Group5 vs Group1
LDL	0.2% (-0.4%, 0.8%)	0.0% (-0.3%, 0.3%)	-0.1% (-0.5%, 0.2%)	0.0% (-0.2%, 0.2%)	0.0% (-0.1%, 0.2%)	0.1% (-0.7%, 0.9%)	-0.1% (-0.6%, 0.4%)
HDL	1.2% ( 0.7%, 1.7%)	0.4% ( 0.1%, 0.6%)	0.0% (-0.1%, 0.0%)	0.2% ( 0.0%, 0.4%)	-0.1% (-0.2%, 0.1%)	1.6% ( 1.0%, 2.3%)	0.4% ( 0.1%, 0.7%)
logTG	0.4% (-0.1%, 0.9%)	0.1% (-0.2%, 0.4%)	0.0% (-0.2%, 0.2%)	-0.4% (-0.6%, -0.2%)	0.1% (-0.1%, 0.2%)	0.1% (-0.5%, 0.7%)	-0.2% (-0.6%, 0.2%)
TC	0.7% (-0.2%, 1.6%)	-0.2% (-0.5%, 0.2%)	0.1% (-0.1%, 0.2%)	-0.1% (-0.3%, 0.2%)	-0.1% (-0.2%, 0.0%)	0.5% (-0.4%, 1.5%)	-0.2% (-0.6%, 0.2%)
Height	1.5% ( 1.0%, 2.0%)	0.4% ( 0.1%, 0.8%)	0.1% (-0.1%, 0.4%)	0.1% (-0.1%, 0.4%)	0.1% ( 0.0%, 0.1%)	2.3% ( 1.6%, 2.9%)	0.8% ( 0.4%, 1.2%)
BMI	0.7% ( 0.0%, 1.5%)	0.3% (-0.2%, 0.9%)	0.1% (-0.2%, 0.4%)	0.2% (-0.2%, 0.6%)	0.0% (-0.2%, 0.2%)	1.2% ( 0.3%, 2.4%)	0.6% ( 0.0%, 1.2%)
EGFR	1.2% ( 0.2%, 2.3%)	-0.1% (-0.6%, 0.3%)	0.1% (-0.2%, 0.4%)	0.4% ( 0.1%, 0.7%)	0.0% ( 0.0%, 0.0%)	1.6% ( 0.4%, 2.8%)	0.3% (-0.2%, 0.9%)
HbA1C	4.0% ( 2.0%, 6.5%)	0.6% (-0.3%, 1.5%)	0.1% (-0.8%, 1.0%)	0.0% (-0.5%, 0.4%)	0.0% ( 0.0%, 0.1%)	4.7% ( 2.5%, 7.5%)	0.7% (-0.2%, 1.7%)

### Sheet: S6 - UKB Runtime
Supp Table 6. Runtime of L0L2 and group L0L2 penalized regression within STELLAR
We compared runtime of STELLAR across different traits and annotations.
Runtime is reported in hours for all 22 chromosomes. Overall memory usage was at or below 10GB for all models.
	L0L2	Group L0L2
Traits	No Weight	No Weight	CADD	FATHMM	LINSIGHT	APC-EpiAct	APC-EpiRep	APC-EpiTrans	APC-Cons	APC-LocalDiv	APC-Map	APC-TF	APC-Protein
All Traits	0.597 (0.431-1.177)	0.770 (0.593-1.344)	0.858 (0.666-1.579)	0.785 (0.599-1.451)	0.715 (0.559-1.313)	0.937 (0.514-2.472)	0.818 (0.499-2.376)	1.021 (0.666-2.451)	1.058 (0.686-2.650)	0.824 (0.531-2.069)	0.880 (0.335-2.230)	0.975 (0.327-2.549)	1.093 (0.459-2.639)
Binary Traits	0.710 (0.473-1.177)	0.887 (0.593-1.344)	0.998 (0.684-1.579)	0.930 (0.608-1.451)	0.872 (0.565-1.313)	1.358 (0.604-2.472)	1.204 (0.505-2.376)	1.388 (0.666-2.451)	1.469 (0.686-2.650)	1.146 (0.531-2.069)	1.247 (0.601-2.230)	1.386 (0.623-2.549)	1.482 (0.724-2.639)
Continuous Traits	0.527 (0.431-0.763)	0.686 (0.602-0.788)	0.758 (0.666-0.929)	0.695 (0.599-0.921)	0.617 (0.559-0.736)	0.674 (0.514-0.812)	0.577 (0.499-0.720)	0.792 (0.703-0.898)	0.802 (0.691-0.909)	0.623 (0.536-0.757)	0.651 (0.335-0.781)	0.719 (0.327-0.878)	0.851 (0.459-1.036)

### Sheet: S7 - UKB Training Tuning
Supp Table 7. Prediction accuracy of STELLAR with and without adjusting for common variants in rare variant association studies
We compared the prediction accuracy of STELLAR using rare variant association summary statistics with and without adjusting for common variant PRS
We report the R2 and percentage differences with 95% BCI over 10,000 replications
Trait	cvPRS	cvPRS+STELLAR (RVAT w/o cvPRS)	cvPRS+STELLAR (RVAT w/ cvPRS)	cvPRS+STELLAR (RVAT w/o cvPRS) vs. cvPRS	cvPRS+STELLAR (RVAT w/ cvPRS) vs. cvPRS	cvPRS+STELLAR (RVAT w/ cvPRS) vs. cvPRS+STELLAR (RVAT w/o cvPRS)
LDL	0.122 (0.113, 0.131)	0.130 (0.121, 0.140)	0.131 (0.122, 0.141)	6.6% ( 4.3%, 9.2%)	7.5% ( 5.1%, 10.3%)	0.8% ( 0.0%, 1.7%)
HDL	0.199 (0.188, 0.209)	0.213 (0.202, 0.224)	0.214 (0.204, 0.225)	7.1% ( 5.5%, 8.9%)	7.9% ( 6.2%, 9.8%)	0.7% ( 0.2%, 1.3%)
logTG	0.143 (0.134, 0.152)	0.152 (0.143, 0.162)	0.152 (0.143, 0.162)	6.3% ( 4.6%, 8.2%)	6.6% ( 4.9%, 8.6%)	0.3% (-0.5%, 1.0%)
TC	0.119 (0.110, 0.128)	0.127 (0.118, 0.136)	0.127 (0.118, 0.136)	6.9% ( 4.7%, 9.4%)	6.9% ( 4.7%, 9.4%)	0.0% (-0.8%, 0.8%)
Height	0.264 (0.253, 0.274)	0.279 (0.268, 0.289)	0.282 (0.272, 0.293)	5.8% ( 4.7%, 7.0%)	7.1% ( 5.8%, 8.5%)	1.3% ( 0.5%, 2.1%)
BMI	0.086 (0.079, 0.094)	0.088 (0.081, 0.096)	0.088 (0.080, 0.095)	1.9% ( 0.8%, 3.3%)	1.6% ( 0.7%, 2.9%)	-0.3% (-1.2%, 0.6%)
EGFR	0.097 (0.089, 0.106)	0.102 (0.093, 0.110)	0.102 (0.094, 0.111)	4.4% ( 2.6%, 6.5%)	4.8% ( 2.9%, 7.0%)	0.4% (-0.4%, 1.2%)
HbA1C	0.049 (0.042, 0.055)	0.051 (0.045, 0.058)	0.051 (0.045, 0.058)	5.1% ( 2.6%, 8.3%)	5.1% ( 2.6%, 8.2%)	0.0% (-1.2%, 1.1%)

### Sheet: S8 - UKB Ancestry
Supp Table 8. Prediction accuracy of STELLAR across ancestry groups within UK Biobank
We evaluated the prediction accuracy of common variants PRS and STELLAR across ancestry groups in the UK Biobank.
We report both the absolute partial R2 for each trait and ancestry, as well as the relative R2 compared to "CV + STELLAR" in "EUR (P>90%)", which is most similar to the training and tuning data
			R2		Relative R2
Trait	Ancestry	N	cvPRS+STELLAR	cvPRS	cvPRS+STELLAR	cvPRS
LDL	EUR (P>90%)	19086	0.131292	0.122201	1	0.930757
	EUR (P<90%)	2061	0.113142	0.102614	0.861763	0.781568
	AMR	2922	0.10601	0.0974327	0.807434	0.742108
	SAS	3483	0.0622077	0.0539668	0.473812	0.411045
	EAS	385	0.0459564	0.043954	0.350032	0.334781
	AFR	3071	0.103639	0.0844758	0.789378	0.64342
HDL	EUR (P>90%)	17628	0.214257	0.198643	1	0.927129
	EUR (P<90%)	1908	0.2151	0.190491	1.00393	0.889077
	AMR	2702	0.194953	0.155705	0.909907	0.72672
	SAS	3207	0.153022	0.145977	0.714198	0.681319
	EAS	349	0.188568	0.185404	0.880104	0.865338
	AFR	2876	0.0717688	0.0643525	0.334966	0.300353
logTG	EUR (P>90%)	19106	0.152367	0.142971	1	0.938337
	EUR (P<90%)	2064	0.132745	0.108333	0.871219	0.711004
	AMR	2925	0.128112	0.110588	0.84081	0.725801
	SAS	3490	0.135139	0.126237	0.886933	0.828505
	EAS	385	0.0669128	0.063806	0.439156	0.418765
	AFR	3076	0.0375925	0.0353898	0.246724	0.232267
TC	EUR (P>90%)	19126	0.127016	0.118847	1	0.935686
	EUR (P<90%)	2065	0.117527	0.108507	0.92529	0.854273
	AMR	2927	0.115415	0.108413	0.908661	0.853533
	SAS	3492	0.069584	0.0622294	0.547835	0.489933
	EAS	385	0.0526499	0.051849	0.414513	0.408208
	AFR	3076	0.0907738	0.077246	0.714663	0.608158
Height	EUR (P>90%)	19948	0.282132	0.263479	1	0.933884
	EUR (P<90%)	2155	0.226075	0.215555	0.80131	0.764021
	AMR	3053	0.225973	0.222973	0.800949	0.790314
	SAS	3614	0.159265	0.15747	0.564505	0.558142
	EAS	407	0.118602	0.112871	0.420377	0.400064
	AFR	3232	0.0850564	0.0850564	0.301477	0.301477
BMI	EUR (P>90%)	19922	0.0876542	0.0862877	1	0.984411
	EUR (P<90%)	2153	0.0818904	0.0818827	0.934244	0.934156
	AMR	3050	0.0739829	0.0739827	0.844032	0.844029
	SAS	3609	0.0711412	0.07111	0.811613	0.811256
	EAS	406	0.0820809	0.07602	0.936418	0.867272
	AFR	3226	0.0320463	0.0314643	0.3656	0.358959
EGFR	EUR (P>90%)	19115	0.101925	0.0973387	1	0.955003
	EUR (P<90%)	2063	0.0984235	0.0959246	0.965646	0.941129
	AMR	2927	0.0725115	0.0709114	0.711419	0.695721
	SAS	3492	0.0566731	0.0552771	0.556027	0.542331
	EAS	385	0.0245815	0.0222987	0.241173	0.218775
	AFR	3076	0.0293692	0.029091	0.288145	0.285416
HbA1C	EUR (P>90%)	19169	0.0508935	0.0484835	1	0.952645
	EUR (P<90%)	2061	0.0326943	0.0309946	0.642406	0.609008
	AMR	2901	0.0150926	0.0145936	0.296551	0.286747
	SAS	3467	0.00856637	0.00853792	0.168319	0.16776
	EAS	379	0.00676	0.00599469	0.132826	0.117789
	AFR	2711	0.000165977	0.000107844	0.00326125	0.00211902

### Sheet: S9 - AOU Results
Supp Table 9. Comparison of PRS prediction accuracy in All of Us
We validated the eight continuous trait PRSs from our main analysis (tuned in UKBB) in the All of Us cohort across multiple ancestries
We report the partial R2 for each PRS and 95% BCI for partial R2 and differences between methods from 1,000 bootstrap resamples
			R2		Relative R2
Trait	Ancestry	N	cvPRS+STELLAR	cvPRS	cvPRS+STELLAR	cvPRS
LDL	EUR	58777	0.0853611	0.0803113	1	0.940842
	MID	379	0.058985	0.0478343	0.691006	0.560376
	AMR	10714	0.0740253	0.0703453	0.867202	0.824091
	SAS	1134	0.0757418	0.0713692	0.887311	0.836086
	EAS	1764	0.0562967	0.0562281	0.659513	0.658709
	AFR	16443	0.0700718	0.0606529	0.820887	0.710545
HDL	EUR	60258	0.168483	0.155289	1	0.921691
	MID	395	0.169538	0.140493	1.00626	0.833871
	AMR	13199	0.136644	0.129442	0.811024	0.768278
	SAS	1190	0.149682	0.143017	0.888413	0.848851
	EAS	1852	0.0753511	0.0704327	0.447233	0.41804
	AFR	17271	0.05933	0.054564	0.352143	0.323855
logTG	EUR	61288	0.123344	0.110725	1	0.897692
	MID	398	0.110221	0.0951616	0.893606	0.771512
	AMR	13424	0.103827	0.0990913	0.841767	0.803372
	SAS	1208	0.115553	0.112434	0.936836	0.911543
	EAS	1854	0.0726916	0.0713703	0.589339	0.578626
	AFR	17279	0.0344484	0.0324435	0.279287	0.263032
TC	EUR	61496	0.0767518	0.0723523	1	0.942679
	MID	391	0.0644988	0.0526325	0.840356	0.685749
	AMR	12440	0.0691994	0.0665714	0.9016	0.86736
	SAS	1166	0.0804163	0.0771494	1.04775	1.00518
	EAS	1833	0.0488811	0.0486632	0.636873	0.634033
	AFR	17270	0.0572958	0.0486914	0.746508	0.634401
Height	EUR	124130	0.1846	0.175812	1	0.952392
	MID	872	0.117738	0.114236	0.6378	0.618831
	AMR	39430	0.143714	0.141949	0.778515	0.768952
	SAS	3042	0.140061	0.138603	0.758724	0.75083
	EAS	5380	0.109934	0.109257	0.595524	0.591856
	AFR	49545	0.0668287	0.066571	0.362018	0.360623
BMI	EUR	128105	0.0737066	0.0733327	1	0.994927
	MID	906	0.0525176	0.0525086	0.712522	0.7124
	AMR	40952	0.0621658	0.0620724	0.843423	0.842155
	SAS	3114	0.0679644	0.0679049	0.922095	0.921286
	EAS	5506	0.071701	0.0715705	0.97279	0.971019
	AFR	51102	0.0221244	0.0221063	0.300168	0.299924
EGFR	EUR	52756	0.0324573	0.0315866	1	0.973175
	MID	329	0.00555336	0.00446995	0.171097	0.137718
	AMR	10364	0.011049	0.0104576	0.340416	0.322197
	SAS	919	0.0252596	0.0248346	0.77824	0.765147
	EAS	1328	0.0134825	0.0128052	0.415393	0.394526
	AFR	16699	0.00781397	0.00769002	0.240746	0.236927
HbA1C	EUR	46810	0.0107396	0.0101444	1	0.944581
	MID	343	3.87523e-05	2.33908e-05	0.00360836	0.002178
	AMR	13661	0.000806424	0.000804009	0.0750889	0.074864
	SAS	992	0.00301793	0.00284493	0.281009	0.264901
	EAS	1494	0.000934443	0.00054224	0.0870091	0.0504898
	AFR	17171	9.01466e-05	1.30269e-05	0.00839385	0.00121298
